# Integrating measles wastewater and clinical whole-genome sequencing enables high-resolution tracking of virus evolution and transmission

**DOI:** 10.64898/2026.02.21.26346782

**Authors:** Sipho Gwala, Joshua I. Levy, Victor Mabasa, Kathleen Subramoney, Nkosenhle L. Ndlovu, Chris Kent, Maryam Ahmadi Jeshvaghane, Praneeth Gangavarapu, Menzi Sikakane, Natasha Singh, Mantshali Motloung, Lethabo Monametsi, Lebohang Rabotapi, Emmanuel Phalane, Mokgaetji Macheke, Fiona Els, Chenoa Sankar, Tshepo Motsamai, Sibonginkosi Maposa, Nishi Prabdial-Sing, Joshua Quick, Kristian G. Andersen, Kerrigan McCarthy, Mukhlid Yousif

**Affiliations:** Centre for Vaccines & Immunology, National Institute for Communicable Diseases, A Division of the National Health Laboratory Service, Johannesburg, South Africa; Department of Translational Medicine, The Scripps Research Institute, La Jolla, CA, United States; School of Biosciences, Institute of Microbiology and Infection, University of Birmingham, Birmingham, B15 2TT, United Kingdom; School of Public Health, Faculty of Health Sciences, University of the Witwatersrand, Johannesburg, South Africa; Gauteng City-Region Observatory (GCRO), a Partnership of the University of Johannesburg, the University of the Witwatersrand, the Gauteng Provincial Government and Organised Local Government in Gauteng (SALGA), Johannesburg, Gauteng, South Africa; Department of Virology, School of Pathology, Faculty of Health Sciences, University of the Witwatersrand, Johannesburg, South Africa

## Abstract

Measles outbreaks have surged globally in recent years, but current surveillance systems have limited capacity to monitor measles virus (MeV) transmission and evolution at population scale. Although MeV can be detected in wastewater, the public health potential of wastewater genomic surveillance for MeV remains largely unexplored. Here, we deploy sensitive, low-cost MeV wastewater genomic surveillance combining virus concentration, whole-genome amplicon sequencing, and bioinformatic analysis alongside routine clinical genomic surveillance during the 2024-25 outbreak in South Africa. Integrated phylogenetic analyses of wastewater and clinical MeV genomes revealed previously undetected interprovincial spread and transmission links not captured by standard N450 sequencing. Our findings demonstrate that wastewater-integrated whole-genome surveillance expands the coverage and resolution of routine MeV monitoring and provides a scalable tool to advance measles control and elimination efforts.
