## Supplemental Data 1 for "Integrating measles wastewater and clinical whole-genome sequencing enables high-resolution tracking of virus evolution and transmission"

accession	genotype	date	country	accession	genotype	date	country
JN635408.1	B3	1/1/05	USA	JN635404.1	D8	1/1/09	USA
KT732214.1	B3	2/1/12	United Kingdom	JN635407.1	D8	1/1/07	USA
KT732215.1	B3	7/1/13	United Kingdom	KJ410048.1	D8	5/10/13	Germany
KT732216.1	B3	8/1/13	United Kingdom	KT732230.1	D8	2/1/12	United Kingdom
KT732217.1	B3	10/1/13	United Kingdom	KT732231.1	D8	5/1/12	United Kingdom
KT732218.1	B3	1/1/14	United Kingdom	KT732232.1	D8	7/1/12	United Kingdom
KT732219.1	B3	1/1/14	United Kingdom	KT732233.1	D8	8/1/12	United Kingdom
KT732220.1	B3	1/1/14	United Kingdom	KT732234.1	D8	8/1/12	United Kingdom
KT732221.1	B3	1/1/14	United Kingdom	KT732235.1	D8	10/1/12	United Kingdom
KT732222.1	B3	1/1/14	United Kingdom	KT732236.1	D8	10/1/12	United Kingdom
KT732223.1	B3	1/1/14	United Kingdom	KT732237.1	D8	11/1/12	United Kingdom
KT732224.1	B3	2/1/14	United Kingdom	KT732238.1	D8	11/1/12	United Kingdom
KX838946.2	B3	1/1/16	France	KT732239.1	D8	11/1/12	United Kingdom
KY969477.1	B3	1/1/14	USA	KT732240.1	D8	11/1/12	United Kingdom
KY969478.1	B3	1/1/14	USA	KT732241.1	D8	11/1/12	United Kingdom
KY969481.1	B3	1/1/14	USA	KT732242.1	D8	12/1/12	United Kingdom
MG912590.1	B3	1/1/97	Sudan	KT732243.1	D8	2/1/13	United Kingdom
MK513598.1	B3	3/1/17	Italy	KT732244.1	D8	2/1/13	United Kingdom
MK513599.1	B3	3/1/17	Italy	KT732245.1	D8	2/1/13	United Kingdom
MK513600.1	B3	3/1/17	Italy	KT732246.1	D8	2/1/13	United Kingdom
MK513601.1	B3	3/1/17	Italy	KT732247.1	D8	3/1/13	United Kingdom
MK513602.1	B3	4/1/17	Italy	KT732248.1	D8	3/1/13	United Kingdom
MK513603.1	B3	4/1/17	Italy	KT732249.1	D8	4/1/13	United Kingdom
MK513604.1	B3	4/1/17	Italy	KT732250.1	D8	4/1/13	United Kingdom
MK513605.1	B3	4/1/17	Italy	KT732251.1	D8	4/1/13	United Kingdom
MK513606.1	B3	4/1/17	Italy	KT732252.1	D8	4/1/13	United Kingdom
MK513607.1	B3	4/1/17	Italy	KT732253.1	D8	4/1/13	United Kingdom
MK513608.1	B3	4/1/17	Italy	KT732254.1	D8	4/1/13	United Kingdom
MK513609.1	B3	4/1/17	Italy	KT732255.1	D8	4/1/13	United Kingdom
MK513610.1	B3	4/1/17	Italy	KT732256.1	D8	4/1/13	United Kingdom
MK513611.1	B3	4/1/17	Italy	KT732257.1	D8	4/1/13	United Kingdom
MK513612.1	B3	4/1/17	Italy	KT732258.1	D8	5/1/13	United Kingdom
MK513613.1	B3	4/1/17	Italy	KT732259.1	D8	5/1/13	United Kingdom
MK513614.1	B3	4/1/17	Italy	KT732260.1	D8	5/1/13	United Kingdom
MK513615.1	B3	4/1/17	Italy	KT732261.1	D8	7/1/13	United Kingdom
MK513616.1	B3	4/1/17	Italy	KU728742.1	D8	6/25/14	Viet Nam
MK513617.1	B3	5/1/17	Italy	KU728743.1	D8	8/29/14	Viet Nam
MK513618.1	B3	5/1/17	Italy	KY969480.1	D8	1/1/10	USA
MK513619.1	B3	5/1/17	Italy	LC848726.1	D8	1/1/24	Japan
MK513620.1	B3	5/1/17	Italy	LC848727.1	D8	1/1/24	Japan
MK513621.1	B3	5/1/17	Italy	LC848728.1	D8	1/1/24	Japan
MK513622.1	B3	6/1/17	Italy	LC848729.1	D8	1/1/24	Japan
MN630023.1	B3	12/10/13	UNKNOWN	LC848730.1	D8	1/1/24	Japan
MN893225.1	B3	11/29/18	France	LC848731.1	D8	1/1/24	Japan
MT789788.1	B3	1/1/19	USA	MF496200.1	D8	9/1/16	South Korea
MT789789.1	B3	1/1/19	USA	MF496201.1	D8	10/1/16	South Korea
MT789790.1	B3	1/1/19	USA	MF496202.1	D8	9/1/16	South Korea
MT789791.1	B3	1/1/19	USA	MG912592.1	D8	1/1/13	Netherlands
MT789792.1	B3	1/1/19	USA	MH173047.1	D8	11/1/17	Italy
MT789793.1	B3	1/1/19	USA	MH631015.1	D8	2/3/17	New Zealand
MT789794.1	B3	1/1/19	USA	MH631016.1	D8	10/31/16	New Zealand
MT789795.1	B3	1/1/19	USA	MK142914.1	D8	5/3/14	Viet Nam
MT789796.1	B3	1/1/19	USA	MK142915.1	D8	6/7/14	Viet Nam
MT789797.1	B3	1/1/19	USA	MK142916.1	D8	7/14/14	Viet Nam
MT789798.1	B3	1/1/19	USA	MK161348.1	D8	8/4/18	Brazil
MT789799.1	B3	1/1/19	USA	MK513623.1	D8	3/1/17	Italy
MT789800.1	B3	1/1/19	USA	MK513624.1	D8	4/1/17	Italy
MT789801.1	B3	1/1/19	USA	MK513625.1	D8	4/1/17	Italy
MT789802.1	B3	1/1/19	USA	MK513626.1	D8	5/1/17	Italy
MT789803.1	B3	1/1/19	USA	MK513627.1	D8	5/1/17	Italy
MT789804.1	B3	1/1/19	USA	MN125018.1	D8	12/18/15	India
MT789805.1	B3	1/1/19	USA	MN125019.1	D8	12/18/15	India
MT789806.1	B3	1/1/19	USA	MN125020.1	D8	7/19/15	India
MT789807.1	B3	1/1/19	USA	MN125021.1	D8	1/15/15	India
MT789808.1	B3	1/1/19	USA	MN125022.1	D8	12/30/14	India
MT789809.1	B3	1/1/19	USA	MN125023.1	D8	3/10/15	India
MT789810.1	B3	1/1/19	USA	MN125024.1	D8	2/7/15	India
MT789811.1	B3	1/1/19	USA	MN125025.1	D8	2/17/14	India
MT789812.1	B3	1/1/19	USA	MN125027.1	D8	2/7/14	India
MT789813.1	B3	1/1/19	USA	MN125028.1	D8	2/9/15	India
MT789814.1	B3	1/1/19	USA	MN125029.1	D8	5/30/14	India
MT789815.1	B3	1/1/19	USA	MT350232.1	D8	4/3/19	China
MT789816.1	B3	1/1/19	USA	MT738550.1	D8	5/1/19	China
MT789817.1	B3	1/1/19	USA	MT789821.1	D8	1/1/19	USA
MT789818.1	B3	1/1/19	USA	MT789822.1	D8	1/1/19	USA
MT789819.1	B3	1/1/19	USA	MT789823.1	D8	1/1/19	USA
MT789820.1	B3	1/1/19	USA	MT789824.1	D8	1/1/19	USA
MZ031226.1	B3	5/1/19	France	MT789825.1	D8	1/1/19	USA
MZ031231.1	B3	5/1/19	France	MT789826.1	D8	1/1/19	USA
MZ031241.1	B3	5/1/19	France	MT789827.1	D8	1/1/19	USA
MZ031258.1	B3	7/1/19	France	MT789828.1	D8	1/1/19	USA
MZ615451.1	B3	2/15/20	Kenya	MT789829.1	D8	1/1/19	USA
MZ712082.1	B3	1/1/18	Israel	MT789830.1	D8	1/1/19	USA
ON035975.1	B3	1/1/14	China	MT789831.1	D8	1/1/19	USA
ON642794.1	B3	6/11/13	Uganda	MT789832.1	D8	1/1/19	USA
ON642795.1	B3	3/28/19	Uganda	MT789833.1	D8	1/1/19	USA
ON642796.1	B3	1/30/20	Uganda	MT789834.1	D8	1/1/19	USA
ON642797.1	B3	12/7/11	Uganda	MT789835.1	D8	1/1/19	USA
ON642798.1	B3	3/26/13	Uganda	MT789836.1	D8	1/1/19	USA
ON642799.1	B3	8/10/17	Uganda	MT789837.1	D8	1/1/19	USA
ON642800.1	B3	1/2/12	Uganda	MT789838.1	D8	1/1/19	USA
ON642801.1	B3	1/4/13	Uganda	MT789839.1	D8	1/1/19	USA
OP314477.1	B3	9/19/21	USA	MT789840.1	D8	1/1/19	USA
OP314478.1	B3	9/8/21	USA	MT789841.1	D8	1/1/19	USA
OP314479.1	B3	9/17/21	USA	MT789842.1	D8	1/1/19	USA
OP314480.1	B3	9/17/21	USA	MT789843.1	D8	1/1/19	USA
OP314481.1	B3	9/17/21	USA	MT789844.1	D8	1/1/19	USA
OP314482.1	B3	9/8/21	USA	MT789845.1	D8	1/1/19	USA
OP314483.1	B3	9/8/21	USA	MT789846.1	D8	1/1/19	USA
OP314484.1	B3	9/10/21	USA	MT789847.1	D8	1/1/19	USA
OP314485.1	B3	9/13/21	USA	MT789848.1	D8	1/1/19	USA
OP314486.1	B3	9/17/21	USA	MT789849.1	D8	1/1/19	USA
OP314487.1	B3	9/18/21	USA	MW916919.1	D8	3/5/13	India
OP314488.1	B3	10/1/21	USA	MW916920.1	D8	8/7/15	India
OP314489.1	B3	10/4/21	USA	MW916921.1	D8	3/4/14	India
OP314490.1	B3	10/12/21	USA	MW916922.1	D8	2/7/14	India
OP314491.1	B3	10/5/21	USA	MW916923.1	D8	7/15/15	India
OP314492.1	B3	10/4/21	USA	MW916924.1	D8	8/5/15	India
OP314493.1	B3	10/16/21	USA	MW916925.1	D8	8/7/15	India
OP314494.1	B3	10/4/21	USA	MW916926.1	D8	8/7/15	India
OP314495.1	B3	10/8/21	USA	MW916927.1	D8	8/21/15	India
OP314496.1	B3	10/18/21	USA	MW916930.1	D8	3/27/06	India
OP314497.1	B3	9/4/21	USA	MW916931.1	D8	3/30/06	India
OP314498.1	B3	9/16/21	USA	MW916932.1	D8	1/18/07	India
OP314499.1	B3	9/15/21	USA	MZ031176.1	D8	6/1/17	France
OP314500.1	B3	9/15/21	USA	MZ031177.1	D8	7/1/17	France
OP314501.1	B3	9/15/21	USA	MZ031178.1	D8	7/1/17	France
OP314502.1	B3	9/17/21	USA	MZ031179.1	D8	7/1/17	France
OP314503.1	B3	9/25/21	USA	MZ031180.1	D8	7/1/17	France
OP314504.1	B3	9/26/21	USA	MZ031181.1	D8	7/1/17	France
OP314505.1	B3	9/27/21	USA	MZ031182.1	D8	7/1/17	France
OP314506.1	B3	9/27/21	USA	MZ031183.1	D8	3/1/18	France
OP314507.1	B3	9/27/21	USA	MZ031184.1	D8	3/1/18	France
OP314508.1	B3	9/27/21	USA	MZ031185.1	D8	3/1/18	France
OP314509.1	B3	9/27/21	USA	MZ031186.1	D8	3/1/18	France
OP314510.1	B3	9/27/21	USA	MZ031187.1	D8	4/1/18	France
OP314511.1	B3	9/29/21	USA	MZ031188.1	D8	4/1/18	France
OP314512.1	B3	9/30/21	USA	MZ031189.1	D8	5/1/18	France
OP314513.1	B3	9/30/21	USA	MZ031190.1	D8	5/1/18	France
OP314514.1	B3	9/30/21	USA	MZ031191.1	D8	5/1/18	France
OP314515.1	B3	10/2/21	USA	MZ031192.1	D8	6/1/18	France
OP314516.1	B3	10/1/21	USA	MZ031193.1	D8	6/1/18	France
OP314517.1	B3	9/30/21	USA	MZ031194.1	D8	6/1/18	France
OP314518.1	B3	9/29/21	USA	MZ031195.1	D8	6/1/18	France
OP951096.1	B3	4/1/19	France	MZ031197.1	D8	7/1/18	France
OP951097.1	B3	5/1/19	France	MZ031198.1	D8	7/1/18	France
OP951098.1	B3	5/1/19	France	MZ031199.1	D8	7/1/18	France
OP951099.1	B3	5/1/19	France	MZ031200.1	D8	7/1/18	France
OP951100.1	B3	5/1/19	France	MZ031201.1	D8	7/1/18	France
OP951101.1	B3	5/1/19	France	MZ031202.1	D8	7/1/18	France
OP951102.1	B3	5/1/19	France	MZ031203.1	D8	7/1/18	France
OP951103.1	B3	5/1/19	France	MZ031204.1	D8	8/1/18	France
OQ078000.1	B3	1/1/12	Uganda	MZ031205.1	D8	8/1/18	France
OQ078001.1	B3	1/1/12	Uganda	MZ031206.1	D8	8/1/18	France
OQ096264.1	B3	5/9/19	Canada	MZ031207.1	D8	8/1/18	France
OQ096266.1	B3	2/13/19	Canada	MZ031208.1	D8	8/1/18	France
OQ096275.1	B3	5/2/19	Canada	MZ031209.1	D8	8/1/18	France
OQ096276.1	B3	4/25/18	Canada	MZ031210.1	D8	9/1/18	France
OQ096277.1	B3	4/22/18	Canada	MZ031211.1	D8	9/1/18	France
OQ096278.1	B3	4/22/18	Canada	MZ031212.1	D8	9/1/18	France
OQ096280.1	B3	2/28/19	Canada	MZ031213.1	D8	9/1/18	France
OQ096285.1	B3	11/9/19	Canada	MZ031214.1	D8	9/1/18	France
OQ096293.1	B3	5/6/19	Canada	MZ031215.1	D8	10/1/18	France
OQ096297.1	B3	3/22/19	Canada	MZ031216.1	D8	3/1/19	France
OQ096299.1	B3	2/17/19	Canada	MZ031217.1	D8	3/1/19	France
OQ096310.1	B3	2/21/19	Canada	MZ031218.1	D8	4/1/19	France
OQ096315.1	B3	11/19/18	Canada	MZ031220.1	D8	4/1/19	France
OQ096316.1	B3	2/6/19	Canada	MZ031221.1	D8	4/1/19	France
OQ096320.1	B3	7/25/19	Canada	MZ031222.1	D8	4/1/19	France
OQ096321.1	B3	7/5/19	Canada	MZ031223.1	D8	4/1/19	France
OQ096322.1	B3	6/25/18	Canada	MZ031224.1	D8	5/1/19	France
OQ096325.1	B3	3/29/19	Canada	MZ031225.1	D8	5/1/19	France
OQ096330.1	B3	11/5/18	Canada	MZ031227.1	D8	5/1/19	France
OQ096339.1	B3	3/29/19	Canada	MZ031228.1	D8	5/1/19	France
OR290098.1	B3	5/25/23	Russia	MZ031230.1	D8	5/1/19	France
OR750917.1	B3	2/18/19	Canada	MZ031232.1	D8	5/1/19	France
OR854813.1	B3	2/1/20	Russia	MZ031233.1	D8	5/1/19	France
PP446317.1	B3	10/29/22	Italy	MZ031234.1	D8	5/1/19	France
PP446318.1	B3	11/16/22	Italy	MZ031235.1	D8	5/1/19	France
PQ287420.1	B3	11/11/22	Netherlands	MZ031236.1	D8	5/1/19	France
PQ287423.1	B3	6/6/18	Netherlands	MZ031237.1	D8	5/1/19	France
PQ287424.1	B3	6/14/18	Netherlands	MZ031238.1	D8	5/1/19	France
PV686488.1	B3	3/8/25	USA	MZ031239.1	D8	5/1/19	France
PV890886.1	B3	5/12/25	Netherlands	MZ031240.1	D8	5/1/19	France
PV890887.1	B3	5/5/25	Netherlands	MZ031242.1	D8	5/1/19	France
PV890888.1	B3	5/2/25	Netherlands	MZ031243.1	D8	5/1/19	France
PV890889.1	B3	4/29/25	Netherlands	MZ031244.1	D8	5/1/19	France
PV890890.1	B3	4/29/25	Netherlands	MZ031245.1	D8	5/1/19	France
PV890891.1	B3	4/23/25	Netherlands	MZ031246.1	D8	5/1/19	France
PV890892.1	B3	4/22/25	Netherlands	MZ031247.1	D8	5/1/19	France
PV890893.1	B3	3/31/25	Netherlands	MZ031248.1	D8	6/1/19	France
PV890894.1	B3	4/27/25	Netherlands	MZ031249.1	D8	6/1/19	France
PV890895.1	B3	4/1/25	Netherlands	MZ031250.1	D8	6/1/19	France
PV890896.1	B3	4/21/25	Netherlands	MZ031251.1	D8	6/1/19	France
PV890897.1	B3	3/27/25	Netherlands	MZ031252.1	D8	6/1/19	France
PV890898.1	B3	3/24/25	Netherlands	MZ031253.1	D8	7/1/19	France
PV890899.1	B3	3/16/25	Netherlands	MZ031254.1	D8	7/1/19	France
PV890900.1	B3	3/1/25	Netherlands	MZ031255.1	D8	7/1/19	France
PV890901.1	B3	1/1/25	Netherlands	MZ031256.1	D8	7/1/19	France
PV890902.1	B3	2/4/25	Netherlands	MZ031257.1	D8	7/1/19	France
PV890903.1	B3	1/22/25	Netherlands	MZ031259.1	D8	7/1/19	France
PV890904.1	B3	1/20/25	Netherlands	MZ031260.1	D8	7/1/19	France
PV890905.1	B3	1/26/25	Netherlands	MZ031261.1	D8	7/1/19	France
PV890906.1	B3	1/22/25	Netherlands	MZ031262.1	D8	7/1/19	France
PV890907.1	B3	11/20/24	Netherlands	MZ031263.1	D8	7/1/19	France
PV890908.1	B3	9/3/24	Netherlands	MZ031264.1	D8	7/1/19	France
PV890909.1	B3	9/16/24	Netherlands	MZ031265.1	D8	7/1/19	France
PV890910.1	B3	9/1/24	Netherlands	MZ031266.1	D8	7/1/19	France
PV890911.1	B3	9/1/24	Netherlands	MZ031267.1	D8	7/1/19	France
PV890912.1	B3	4/13/25	Netherlands	MZ031268.1	D8	7/1/19	France
PV931736.1	B3	4/28/25	USA	MZ031269.1	D8	7/1/19	France
PV931737.1	B3	6/2/25	USA	MZ031270.1	D8	8/1/19	France
				MZ031271.1	D8	9/1/19	France
				MZ031272.1	D8	9/1/19	France
				MZ031273.1	D8	9/1/19	France
				MZ031274.1	D8	10/1/19	France
				MZ712065.1	D8	1/1/18	Israel
				MZ712066.1	D8	1/1/18	Israel
				MZ712067.1	D8	1/1/18	Israel
				MZ712068.1	D8	1/1/18	Israel
				MZ712069.1	D8	1/1/18	Israel
				MZ712070.1	D8	1/1/18	Israel
				MZ712071.1	D8	1/1/18	Israel
				MZ712072.1	D8	1/1/18	Israel
				MZ712073.1	D8	1/1/18	Israel
				MZ712074.1	D8	1/1/18	Israel
				MZ712075.1	D8	1/1/18	Israel
				MZ712076.1	D8	1/1/18	Israel
				MZ712077.1	D8	1/1/18	Israel
				MZ712078.1	D8	1/1/18	Israel
				MZ712079.1	D8	1/1/18	Israel
				MZ712083.1	D8	1/1/18	Israel
				MZ712084.1	D8	1/1/18	Israel
				MZ712085.1	D8	1/1/18	Israel
				MZ712087.1	D8	1/1/18	Israel
				OP236010.1	D8	1/1/10	India
				OP236011.1	D8	1/1/10	India
				OP236012.1	D8	1/1/16	India
				OP236013.1	D8	1/1/08	India
				OP236014.1	D8	1/1/08	India
				OP236015.1	D8	1/1/12	India
				OP236018.1	D8	1/1/13	India
				OP236021.1	D8	1/1/14	India
				OP236022.1	D8	1/1/14	India
				OP609647.1	D8	3/20/18	China
				OP609648.1	D8	3/21/18	China
				OP609649.1	D8	3/21/18	China
				OP609650.1	D8	5/1/18	China
				OP609651.1	D8	11/11/18	China
				OP609652.1	D8	3/31/19	China
				OP609653.1	D8	4/27/19	China
				OP609654.1	D8	4/29/19	China
				OP609655.1	D8	5/13/19	China
				OP609656.1	D8	5/15/19	China
				OP609657.1	D8	7/1/19	China
				OP609658.1	D8	9/1/19	China
				OP609659.1	D8	9/15/19	China
				OP609660.1	D8	1/17/20	China
				OP609661.1	D8	1/21/20	China
				OP609662.1	D8	1/22/20	China
				OP609663.1	D8	1/23/20	China
				OP609664.1	D8	2/1/20	China
				OP609665.1	D8	2/2/20	China
				OP609666.1	D8	2/7/20	China
				OP609667.1	D8	2/16/20	China
				OP609668.1	D8	2/17/20	China
				OP951104.1	D8	12/1/17	France
				OP951105.1	D8	12/1/17	France
				OP951106.1	D8	12/1/17	France
				OP951107.1	D8	12/1/17	France
				OP951108.1	D8	1/1/18	France
				OP951109.1	D8	1/1/18	France
				OP951110.1	D8	1/1/18	France
				OP951111.1	D8	1/1/18	France
				OP951112.1	D8	1/1/18	France
				OP951113.1	D8	1/1/18	France
				OP951114.1	D8	1/1/18	France
				OP951115.1	D8	1/1/18	France
				OQ096265.1	D8	6/12/19	Canada
				OQ096267.1	D8	1/30/19	Canada
				OQ096268.1	D8	2/2/19	Canada
				OQ096269.1	D8	8/21/19	Canada
				OQ096270.1	D8	8/8/19	Canada
				OQ096271.1	D8	8/8/19	Canada
				OQ096272.1	D8	8/8/19	Canada
				OQ096273.1	D8	8/5/19	Canada
				OQ096274.1	D8	6/29/19	Canada
				OQ096279.1	D8	3/27/19	Canada
				OQ096281.1	D8	3/6/19	Canada
				OQ096282.1	D8	2/13/18	Canada
				OQ096283.1	D8	2/10/18	Canada
				OQ096284.1	D8	12/17/18	Canada
				OQ096286.1	D8	6/14/18	Canada
				OQ096287.1	D8	6/17/19	Canada
				OQ096288.1	D8	6/3/18	Canada
				OQ096289.1	D8	6/7/19	Canada
				OQ096290.1	D8	5/19/19	Canada
				OQ096291.1	D8	5/10/19	Canada
				OQ096292.1	D8	5/4/18	Canada
				OQ096294.1	D8	4/15/19	Canada
				OQ096295.1	D8	4/4/19	Canada
				OQ096296.1	D8	4/2/19	Canada
				OQ096298.1	D8	5/24/19	Canada
				OQ096300.1	D8	5/11/19	Canada
				OQ096301.1	D8	4/25/19	Canada
				OQ096302.1	D8	9/23/18	Canada
				OQ096303.1	D8	5/27/19	Canada
				OQ096304.1	D8	7/1/18	Canada
				OQ096305.1	D8	3/6/19	Canada
				OQ096306.1	D8	3/8/19	Canada
				OQ096307.1	D8	2/26/19	Canada
				OQ096308.1	D8	5/25/19	Canada
				OQ096309.1	D8	2/23/19	Canada
				OQ096311.1	D8	2/24/19	Canada
				OQ096312.1	D8	2/14/19	Canada
				OQ096313.1	D8	2/11/19	Canada
				OQ096314.1	D8	2/13/19	Canada
				OQ096317.1	D8	9/13/18	Canada
				OQ096318.1	D8	8/22/18	Canada
				OQ096319.1	D8	1/21/19	Canada
				OQ096323.1	D8	4/15/19	Canada
				OQ096324.1	D8	4/3/19	Canada
				OQ096326.1	D8	4/2/19	Canada
				OQ096327.1	D8	3/31/19	Canada
				OQ096328.1	D8	3/20/19	Canada
				OQ096329.1	D8	3/19/19	Canada
				OQ096331.1	D8	2/3/20	Canada
				OQ096332.1	D8	1/25/18	Canada
				OQ096333.1	D8	7/11/18	Canada
				OQ096334.1	D8	6/8/18	Canada
				OQ096335.1	D8	5/31/18	Canada
				OQ096336.1	D8	6/3/18	Canada
				OQ096337.1	D8	5/12/18	Canada
				OQ096338.1	D8	6/16/19	Canada
				OR290097.1	D8	5/22/23	Russia
				OR290099.1	D8	5/25/23	Russia
				OR290100.1	D8	5/25/23	Russia
				OR290101.1	D8	5/25/23	Russia
				OR290102.1	D8	5/25/23	Russia
				OR453542.1	D8	6/24/19	Brazil
				OR453543.1	D8	6/25/19	Brazil
				OR453544.1	D8	8/16/19	Brazil
				OR805841.2	D8	1/30/23	India
				OR805842.2	D8	1/30/23	India
				OR805843.2	D8	1/30/23	India
				OR805844.2	D8	1/31/23	India
				OR830031.1	D8	2/15/20	Brazil
				OR830032.1	D8	2/14/20	Brazil
				OR830033.1	D8	1/7/20	Brazil
				OR830034.1	D8	3/3/20	Brazil
				OR830035.1	D8	3/6/20	Brazil
				OR830037.1	D8	1/30/20	Brazil
				OR830038.1	D8	3/23/20	Brazil
				OR854811.1	D8	5/12/23	Russia
				OR854812.1	D8	2/16/23	Russia
				PP101942.1	D8	9/17/23	New Zealand
				PP101943.1	D8	10/3/23	New Zealand
				PP626047.1	D8	2/16/24	Thailand
				PP868388.1	D8	1/1/24	Australia
				PP998305.1	D8	3/22/24	Hungary
				PP998306.1	D8	5/9/24	Hungary
				PP998307.1	D8	5/14/24	Hungary
				PP998308.1	D8	5/24/24	Hungary
				PQ287421.1	D8	5/29/19	Netherlands
				PQ287422.1	D8	6/26/19	Netherlands
				PQ394285.1	D8	12/6/23	Italy
				PQ394286.1	D8	12/18/23	Italy
				PQ394287.1	D8	2/12/24	Italy
				PQ394288.1	D8	2/13/24	Italy
				PQ394289.1	D8	2/11/24	Italy
				PQ394290.1	D8	2/22/24	Italy
				PQ394291.1	D8	2/24/24	Italy
				PQ394292.1	D8	2/28/24	Italy
				PQ394293.1	D8	2/29/24	Italy
				PQ394294.1	D8	2/29/24	Italy
				PQ394295.1	D8	3/3/24	Italy
				PQ394296.1	D8	3/4/24	Italy
				PQ453569.1	D8	12/29/23	France
				PQ481504.1	D8	5/17/19	Canada
				PQ481505.1	D8	5/26/19	Canada
				PQ481506.1	D8	6/2/19	Canada
				PQ481507.1	D8	7/1/19	Canada
				PQ590060.1	D8	10/11/24	Brazil
				PQ786147.1	D8	11/10/23	Austria
				PQ786148.1	D8	11/8/23	Austria
				PQ786149.1	D8	11/11/23	Austria
				PQ786150.1	D8	11/16/23	Austria
				PQ786151.1	D8	11/18/23	Austria
				PQ786152.1	D8	12/8/23	Austria
				PQ786153.1	D8	12/14/23	Austria
				PQ786154.1	D8	12/20/23	Austria
				PQ786155.1	D8	1/13/24	Austria
				PQ786156.1	D8	1/26/24	Austria
				PQ786157.1	D8	1/22/24	Austria
				PQ786158.1	D8	1/29/24	Austria
				PQ786159.1	D8	1/26/24	Austria
				PQ786160.1	D8	2/2/24	Austria
				PQ786161.1	D8	1/24/24	Austria
				PQ786162.1	D8	2/7/24	Austria
				PQ786163.1	D8	2/7/24	Austria
				PQ786164.1	D8	2/6/24	Austria
				PQ786165.1	D8	2/8/24	Austria
				PQ786166.1	D8	2/10/24	Austria
				PQ786167.1	D8	2/17/24	Austria
				PQ786168.1	D8	2/24/24	Austria
				PQ786169.1	D8	2/19/24	Austria
				PQ786170.1	D8	2/26/24	Austria
				PQ786171.1	D8	2/28/24	Austria
				PQ786172.1	D8	2/28/24	Austria
				PQ786173.1	D8	2/26/24	Austria
				PQ786174.1	D8	3/1/24	Austria
				PQ786175.1	D8	3/7/24	Austria
				PQ786176.1	D8	3/9/24	Austria
				PQ786177.1	D8	3/11/24	Austria
				PQ786178.1	D8	3/13/24	Austria
				PQ786180.1	D8	2/27/24	Austria
				PQ786181.1	D8	1/24/23	Austria
				PQ786182.1	D8	2/15/23	Austria
				PQ786183.1	D8	2/16/23	Austria
				PQ786184.1	D8	2/27/23	Austria
				PQ786185.1	D8	3/8/23	Austria
				PQ786186.1	D8	3/12/23	Austria
				PQ786187.1	D8	3/30/23	Austria
				PQ786188.1	D8	4/6/23	Austria
				PQ786189.1	D8	4/3/23	Austria
				PQ786190.1	D8	4/4/23	Austria
				PQ786191.1	D8	4/6/23	Austria
				PQ786192.1	D8	4/17/23	Austria
				PQ786193.1	D8	5/5/23	Austria
				PQ786194.1	D8	3/23/24	Austria
				PQ786195.1	D8	1/23/24	Austria
				PQ786196.1	D8	1/24/24	Austria
				PQ786197.1	D8	1/26/24	Austria
				PQ786198.1	D8	1/30/24	Austria
				PQ786199.1	D8	2/2/24	Austria
				PQ786200.1	D8	2/4/24	Austria
				PQ786201.1	D8	2/5/24	Austria
				PQ786202.1	D8	2/6/24	Austria
				PQ786203.1	D8	2/6/24	Austria
				PQ786204.1	D8	2/11/24	Austria
				PQ786205.1	D8	2/12/24	Austria
				PQ786206.1	D8	2/13/24	Austria
				PQ786207.1	D8	2/14/24	Austria
				PQ786208.1	D8	2/18/24	Austria
				PQ786209.1	D8	2/29/24	Austria
				PQ786210.1	D8	3/2/24	Austria
				PQ786211.1	D8	3/3/24	Austria
				PQ786212.1	D8	3/4/24	Austria
				PQ786213.1	D8	2/16/23	Austria
				PQ786214.1	D8	12/7/23	Austria
				PQ786215.1	D8	8/21/23	Austria
				PQ786216.1	D8	8/30/23	Austria
				PQ786217.1	D8	8/30/23	Austria
				PQ786218.1	D8	11/8/23	Austria
				PQ786219.1	D8	11/23/23	Austria
				PQ786220.1	D8	11/27/23	Austria
				PQ786221.1	D8	11/27/23	Austria
				PQ786222.1	D8	12/9/23	Austria
				PQ786223.1	D8	12/9/23	Austria
				PQ786224.1	D8	12/9/23	Austria
				PQ786225.1	D8	3/20/24	Austria
				PQ786226.1	D8	1/31/24	Austria
				PQ786227.1	D8	2/1/24	Austria
				PQ786228.1	D8	2/2/24	Austria
				PQ786229.1	D8	2/3/24	Austria
				PQ786230.1	D8	2/3/24	Austria
				PQ786231.1	D8	2/4/24	Austria
				PQ786232.1	D8	2/4/24	Austria
				PQ786233.1	D8	2/4/24	Austria
				PQ786234.1	D8	2/4/24	Austria
				PQ786235.1	D8	2/4/24	Austria
				PQ786236.1	D8	2/5/24	Austria
				PQ786237.1	D8	2/5/24	Austria
				PQ786238.1	D8	2/10/24	Austria
				PQ786239.1	D8	2/11/24	Austria
				PQ786240.1	D8	2/11/24	Austria
				PQ786241.1	D8	2/11/24	Austria
				PQ786242.1	D8	2/11/24	Austria
				PQ786243.1	D8	2/11/24	Austria
				PQ786244.1	D8	2/12/24	Austria
				PQ786245.1	D8	2/13/24	Austria
				PQ786246.1	D8	2/13/24	Austria
				PQ786247.1	D8	2/13/24	Austria
				PQ786248.1	D8	2/14/24	Austria
				PQ786249.1	D8	2/14/24	Austria
				PQ786250.1	D8	2/15/24	Austria
				PQ786251.1	D8	2/16/24	Austria
				PQ786252.1	D8	2/17/24	Austria
				PQ786253.1	D8	2/18/24	Austria
				PQ786254.1	D8	2/18/24	Austria
				PQ786255.1	D8	2/18/24	Austria
				PQ786256.1	D8	2/18/24	Austria
				PQ786257.1	D8	2/23/24	Austria
				PQ786258.1	D8	2/24/24	Austria
				PQ786259.1	D8	2/25/24	Austria
				PQ786260.1	D8	2/26/24	Austria
				PQ786261.1	D8	2/26/24	Austria
				PQ786262.1	D8	2/29/24	Austria
				PQ786263.1	D8	2/29/24	Austria
				PQ786264.1	D8	3/2/24	Austria
				PQ786265.1	D8	3/7/24	Austria
				PQ786266.1	D8	3/10/24	Austria
				PQ786267.1	D8	3/10/24	Austria
				PQ786268.1	D8	3/11/24	Austria
				PQ786269.1	D8	3/17/24	Austria
				PQ786270.1	D8	3/6/24	Austria
				PQ786271.1	D8	3/8/24	Austria
				PQ786272.1	D8	3/19/24	Austria
				PQ786273.1	D8	2/14/24	Austria
				PV686489.1	D8	4/23/25	USA
				PV809720.1	D8	6/3/25	Netherlands
				PV809721.1	D8	6/3/25	Netherlands
				PV870338.1	D8	2/25/25	Netherlands
				PV870339.1	D8	1/16/25	Netherlands
				PV870340.1	D8	2/13/25	Netherlands
				PV870341.1	D8	1/22/25	Netherlands
				PV870342.1	D8	2/19/25	Netherlands
				PV870343.1	D8	2/24/25	Netherlands
				PV870344.1	D8	2/26/25	Netherlands
				PV870345.1	D8	2/25/25	Netherlands
				PV870346.1	D8	2/25/25	Netherlands
				PV870347.1	D8	3/3/25	Netherlands
				PV870348.1	D8	3/5/25	Netherlands
				PV870349.1	D8	3/14/25	Netherlands
				PV870350.1	D8	3/17/25	Netherlands
				PV870351.1	D8	4/7/25	Netherlands
				PV870352.1	D8	1/4/25	Netherlands
				PV870353.1	D8	2/19/25	Netherlands
				PV870354.1	D8	3/14/25	Netherlands
				PV870355.1	D8	2/1/25	Netherlands
				PV870356.1	D8	5/16/25	Netherlands
				PV870357.1	D8	5/26/25	Netherlands
				PV870358.1	D8	5/18/25	Netherlands
				PV870359.1	D8	6/5/25	Netherlands
				PV870360.1	D8	6/11/25	Netherlands
				PV870361.1	D8	6/11/25	Netherlands
				PV870362.1	D8	6/6/25	Netherlands
				PV870363.1	D8	6/17/25	Netherlands
				PV870364.1	D8	6/1/25	Netherlands
				PV870365.1	D8	5/26/25	Netherlands
				PV870366.1	D8	5/24/25	Netherlands
				PV872554.1	D8	1/18/24	Italy
				PV872555.1	D8	1/16/24	Italy
				PX121931.1	D8	6/1/25	USA
				PX121932.1	D8	6/1/25	USA
				PX121934.1	D8	6/1/25	USA
				PX121935.1	D8	6/1/25	USA
				PX121936.1	D8	7/1/25	USA
				PX308137.1	D8	8/1/25	USA
				PX308138.1	D8	8/1/25	USA
				PX308139.1	D8	8/1/25	USA
				PX308140.1	D8	8/1/25	USA
				PX308141.1	D8	8/1/25	USA
				PX308142.1	D8	8/1/25	USA
				PX308143.1	D8	8/1/25	USA
				PX308144.1	D8	8/1/25	USA
				PX308145.1	D8	8/1/25	USA
				PX308146.1	D8	8/1/25	USA
				PX308147.1	D8	8/1/25	USA
				PX308148.1	D8	8/1/25	USA
				PX308149.1	D8	8/1/25	USA
				PX308150.1	D8	8/1/25	USA
				PX387643.1	D8	9/1/25	USA
				PX387644.1	D8	9/1/25	USA
				PX387645.1	D8	9/1/25	USA
				PX387646.1	D8	8/1/25	USA
				PX387647.1	D8	9/1/25	USA
				PX387648.1	D8	9/1/25	USA
				PX387649.1	D8	9/1/25	USA
				PX387650.1	D8	9/1/25	USA
				PX387651.1	D8	9/1/25	USA
				PX387652.1	D8	9/1/25	USA
				PX387653.1	D8	9/1/25	USA
				PX387654.1	D8	8/1/25	USA
				PX437929.1	D8	9/1/25	USA
				PX437930.1	D8	9/1/25	USA
				PX437931.1	D8	9/1/25	USA
				PX437932.1	D8	9/1/25	USA
				PX437933.1	D8	9/1/25	USA
				PX460083.1	D8	9/1/25	USA
				PX460084.1	D8	9/1/25	USA
				PX460085.1	D8	10/1/25	USA
				PX460086.1	D8	9/1/25	USA
				PX460087.1	D8	9/1/25	USA
				PX460088.1	D8	9/1/25	USA
				PX460089.1	D8	9/1/25	USA
